# Vaginal bacterial load in the second trimester is associated with early preterm birth recurrence: a nested case-control study

**DOI:** 10.1101/2021.01.14.21249680

**Authors:** Laura Goodfellow, Marijn C. Verwijs, Angharad Care, Andrew Sharp, Jelena Ivandic, Borna Poljak, Devender Roberts, Christina Bronowski, A. Christina Gill, Alistair C. Darby, Ana Alfirevic, Bertram Muller-Myhsok, Zarko Alfirevic, Janneke H.H.M. van de Wijgert

## Abstract

**Objective:** To assess the association between vaginal microbiome (VMB) composition and recurrent early spontaneous preterm birth (sPTB)/preterm prelabour rupture of membranes (PPROM).

**Design:** Nested case-control study.

**Setting:** UK tertiary referral hospital.

**Sample:** High-risk women with previous sPTB/PPROM <34^+0^ weeks gestation who had a recurrence (n=22) or delivered at ≥37^+0^ weeks without PPROM (n=87).

**Methods:** Vaginal swabs collected between 15-22 weeks gestation were analysed by 16S rRNA gene sequencing and 16S quantitative PCR.

**Main outcome measure:** Recurrent early sPTB/PPROM.

**Results:** 28/109 high-risk women had anaerobic vaginal dysbiosis, with the remainder dominated by lactobacilli (*L. iners* 36/109, *L. crispatus* 23/109, or other 22/109). VMB type, diversity, and stability were not associated with recurrence. Women with a recurrence, compared to those without, had a higher median vaginal bacterial load (8.64 vs. 7.89 log_10_ cells/μl, adjusted odds ratio (aOR)=1.90, 95% confidence interval (CI)=1.01-3.56, p=0.047) and estimated *Lactobacillus* concentration (8.59 vs. 7.48 log_10_ cells/μl, aOR=2.35, CI=1.20-4.61, p=0.013). A higher recurrence risk was associated with higher median bacterial loads for each VMB type after stratification, although statistical significance was reached only for *L. iners*-domination (aOR=3.44, CI=1.06-11.15, p=0.040). Women with anaerobic dysbiosis or *L. iners*-domination had a higher median vaginal bacterial load than women with a VMB dominated by *L. crispatus* or other lactobacilli (8.54, 7.96, 7.63, and 7.53 log_10_ cells/μl, respectively).

**Conclusions:** Vaginal bacterial load is associated with early sPTB/PPROM recurrence. Domination by lactobacilli other than *L. iners* may protect women from developing high bacterial loads. Future PTB studies should quantify vaginal bacteria and yeasts.

**Funding:** Wellbeing of Women, London, UK

**Tweetable abstract:** Increased vaginal bacterial load in the second trimester may be associated with recurrent early spontaneous preterm birth.
