## Appendix B for "Vaginal bacterial load in the second trimester is associated with early preterm birth recurrence: a nested case-control study"

### Sheet: Tax table
List of taxa (alphabetical order)	Classification	Phylum/Class (Order) based on NCBI taxonomy browser	Minority taxon (<1% relative abundance in all study samples)?	Comments based on Bergey's manual and published literature
Acinetobacter genus	Pathobionts	Proteobacteria/Gammaproteobacteria (Pseudomonadales)	yes	Can reside, possibly indigenously, on the human skin and in the human respiratory tract. Can cause nosocomial infections such as bacteremia, secondary meningitis, pneumonia, and urinary tract infections in humans.
Actinobaculum massiliense	BV	Actinobacteria/Actinobacteria (Actinomycetales)	no	Gram-stain-positive cocci associated with recurrent cystitis and a case of pelvic inflammatory disease.
Actinomyces europaeus	BV	Actinobacteria/Actinobacteria (Actinomycetales)	no
Actinomyces genus	BV	Actinobacteria/Actinobacteria (Actinomycetales)	no
Actinomyces graevenitzii	BV	Actinobacteria/Actinobacteria (Actinomycetales)	yes
Actinomyces naeslundii	BV	Actinobacteria/Actinobacteria (Actinomycetales)	yes
Actinomyces neuii	BV	Actinobacteria/Actinobacteria (Actinomycetales)	no
Actinomyces odontolyticus	BV	Actinobacteria/Actinobacteria (Actinomycetales)	yes
Actinomyces turicensis	BV	Actinobacteria/Actinobacteria (Actinomycetales)	no
Actinomyces urogenitalis	BV	Actinobacteria/Actinobacteria (Actinomycetales)	yes
Actinotignum genus	BV	Actinobacteria/Actinobacteria (Actinomycetales)	no	Facultative anaerobic bacterium, part of the urinary bacterium of healthy patients but associated with UTIs
Actinotignum schaalii	BV	Actinobacteria/Actinobacteria (Actinomycetales)	yes
Actinotignum urinale	BV	Actinobacteria/Actinobacteria (Actinomycetales)	yes
Aerococcus christensenii	BV	Firmicutes/Bacilli (Lactobacillales)	no	Facultative anaerobe that has often been described in molecular studies of BV.
Aerococcus genus	BV	Firmicutes/Bacilli (Lactobacillales)	no	Facultative anaerobe that has often been described in molecular studies of BV.
Aerococcus urinae	BV	Firmicutes/Bacilli (Lactobacillales)	no
Agathobacter genus	BV	Firmicutes/Clostridia (Clostridiales)	no	Anaerobe found in stool culture
Akkermansia muciniphila	Other	Verrucomicrobia/Verrucomicrobiae (Verrucomicrobiales)	yes	Anaerobe found in gut
Alloprevotella genus	BV	Bacteroidetes/Bacteroidia (Bacteroidales)	yes	Often described in molecular studies of BV.
Alloscardovia omnicolens	Other	Actinobacteria/Actinobacteria (Bifidobacteriales)	no	Closely related to Bifidobacteria, which are considered to have probiotic properties.
Anaerococcus genus	BV	Firmicutes/Clostridia (Clostridiales)	no	Often described in molecular studies of BV.
Anaerococcus hydrogenalis	BV	Firmicutes/Clostridia (Clostridiales)	no
Anaerococcus lactolyticus	BV	Firmicutes/Clostridia (Clostridiales)	no
Anaerococcus nagyae	BV	Firmicutes/Clostridia (Clostridiales)	no
Anaerococcus octavius	BV	Firmicutes/Clostridia (Clostridiales)	no
Anaerococcus prevotii	BV	Firmicutes/Clostridia (Clostridiales)	no
Anaerococcus provenciensis	BV	Firmicutes/Clostridia (Clostridiales)	no
Anaerococcus senegalensis	BV	Firmicutes/Clostridia (Clostridiales)	no	Anaerobe described in stool samples
Anaerococcus vaginalis	BV	Firmicutes/Clostridia (Clostridiales)	yes
Anaeroglobus geminatus	BV	Firmicutes/Negativicutes (Selenomonadales)	no	Anaerobe described in periodontitis.
Anaeroglobus genus	BV	Firmicutes/Negativicutes (Selenomonadales)	no	Anaerobe described in periodontitis. Occurs in gastrointestinal tract and presumably in oral cavity
Anaerostipes hadrus	BV	Firmicutes/Clostridia (Clostridiales)	yes	Strict anaerobe described in the gut/faeces.
Arcanobacterium genus	BV	Actinobacteria/Actinobacteria (Actinomycetales)	no	Often described in molecular studies of BV.
Arcanobacterium urinimassiliense	BV	Actinobacteria/Actinobacteria (Actinomycetales)	no
Atopobium deltae	BV	Actinobacteria/Coriobacteriia (Coriobacteriales)	no
Atopobium genus	BV	Actinobacteria/Coriobacteriia (Coriobacteriales)	no	Includes A. vaginae, which is known to be important in BV.
Atopobium minutum	BV	Actinobacteria/Coriobacteriia (Coriobacteriales)	no
Atopobium parvulum	BV	Actinobacteria/Coriobacteriia (Coriobacteriales)	yes
Atopobium rimae	BV	Actinobacteria/Coriobacteriia (Coriobacteriales)	yes
Atopobium vaginae	BV	Actinobacteria/Coriobacteriia (Coriobacteriales)	no
Bacillus subtilis	Other	Firmicutes/Bacilli (Bacillales)	yes
Bacteroidales order	BV	Bacteroidetes/Bacteroidia (Bacteroidales)	yes	Bacteroidales have commonly been described in BV.
Bacteroides fragilis	BV	Bacteroidetes/Bacteroidia (Bacteroidales)	yes
Bacteroides genus	BV	Bacteroidetes/Bacteroidia (Bacteroidales)	no
Bacteroides stercoris	BV	Bacteroidetes/Bacteroidia (Bacteroidales)	yes
Bacteroides uniformis	BV	Bacteroidetes/Bacteroidia (Bacteroidales)	yes
Bacteroides vulgatus	BV	Bacteroidetes/Bacteroidia (Bacteroidales)	no
Bergeyella genus	Other	Bacteroidetes/Bacteroidia (Flavobacteriales)	yes	Aeorbic. Rarely animal bites can become infected with these organisms
Bifidobacterium bifidum	Other	Actinobacteria/Actinobacteria (Bifidobacteriales)	no
Bifidobacterium breve	Other	Actinobacteria/Actinobacteria (Bifidobacteriales)	no
Bifidobacterium dentium	Other	Actinobacteria/Actinobacteria (Bifidobacteriales)	no
Bifidobacterium genus	Other	Actinobacteria/Actinobacteria (Bifidobacteriales)	no
Bifidobacterium longum	Other	Actinobacteria/Actinobacteria (Bifidobacteriales)	no
Bilophila wadsworthia	BV	Proteobacteria/Deltaproteobacteria (Desulfovibrionales)	yes	Anaerobic, isolated from gastrointestinal, genital, and oral cavities of humans
Blautia faecis	BV	Firmicutes/Clostridia (Clostridiales)	yes
Blautia genus	BV	Firmicutes/Clostridia (Clostridiales)	yes
Blautia massiliensis	BV	Firmicutes/Clostridia (Clostridiales)	yes
Brevibacterium genus	Other	Actinobacteria/Actinobacteria (Micrococcales)	no
Brevibacterium ravenspurgense	Other	Actinobacteria/Actinobacteria (Micrococcales)	no
Bulleidia extructa	BV	Firmicutes/Erysipelotrichia (Erysipelotrichales)	yes
Bulleidia genus	BV	Firmicutes/Erysipelotrichia (Erysipelotrichales)	no	Strict anaerobe described in periodontal disease.
Burkholderia-Caballeronia-Paraburkholderia genus	Other	Proteobacteria/Gammaproteobacteria (Betaproteobacteriales)	no	Not all betaproteobacteria are pathobionts
BVAB TM7-H1	BV	Unclassified (TM7 division)	yes	First identified in BV patients.
BVAB1	BV	Firmicutes/Clostridia (Clostridiales)	no
BVAB2	BV	Firmicutes/Clostridia (Clostridiales)	no	Known to be important in BV.
Campylobacter genus	Pathobionts	Epsilonbacteraeota/Campylobacteria (Campylobacterales)	no
Campylobacter hominis	Pathobionts	Epsilonbacteraeota/Campylobacteria (Campylobacterales)	no
Campylobacter ureolyticum	Pathobionts	Epsilonbacteraeota/Campylobacteria (Campylobacterales)	no
Catonella genus	BV	Firmicutes/Clostridia (Clostridiales)	yes
Chlamydia trachomatis	Pathobionts	Chlamydiae/Chlamydiae (Chlamydiales)	yes
Christensenellaceae_R-7_group genus	BV	Firmicutes/Clostridia (Clostridiales)	yes	Often described in molecular studies of BV.
Clostridiaceae family	BV	Firmicutes/Clostridia (Clostridiales)	yes	Many genera in this family have been described in BV.
Clostridiales order	BV	Firmicutes/Clostridia (Clostridiales)	no	Most genera of this order have been described in molecular studies of BV.
Clostridiales XIW5054 genus	BV	Firmicutes/Clostridia (Clostridiales)	no	Strict anaerobe, closely related to Atopobium which is known to be important in BV.
Clostridium sensu_stricto_2 genus	BV	Firmicutes/Clostridia (Clostridiales)	no
Clostridium_sensu_stricto_1 perfringens	BV	Firmicutes/Clostridia (Clostridiales)	no
Collinsella aerofaciens	BV	Actinobacteria/Coriobacteriia (Coriobacteriales)	no
Coprococcus_2 eutactus	BV	Firmicutes/Clostridia (Clostridiales)	yes
Corynebacterium_1 appendicis	Other	Actinobacteria/Actinobacteria (Corynebacteriales)	yes
Corynebacterium_1 massiliense	Other	Actinobacteria/Actinobacteria (Corynebacteriales)	yes
Corynebacterium genus	Other	Actinobacteria/Actinobacteria (Corynebacteriales)	yes	Aerobe or facultative anaerobe. Common skin bacterium in humans.
Corynebacterium glucuronolyticum	Other	Actinobacteria/Actinobacteria (Corynebacteriales)	no
Corynebacterium pyruviciproducens	Other	Actinobacteria/Actinobacteria (Corynebacteriales)	no
Corynebacterium_1 imitans	Other	Actinobacteria/Actinobacteria (Corynebacteriales)	no
Corynebacterium_1 pseudogenitalium	Other	Actinobacteria/Actinobacteria (Corynebacteriales)	no
Corynebacterium_1 tuscaniense	Other	Actinobacteria/Actinobacteria (Corynebacteriales)	no
Corynebacterium_1 urealyticum	Other	Actinobacteria/Actinobacteria (Corynebacteriales)	yes
Corynebacterium_2 aurimucosum	Other	Actinobacteria/Actinobacteria (Corynebacteriales)	no
Corynebacterium_2 coyleae	Other	Actinobacteria/Actinobacteria (Corynebacteriales)	no
Corynebacterium_2 genitalium	Other	Actinobacteria/Actinobacteria (Corynebacteriales)	no
Corynebacterium_2 genus	Other	Actinobacteria/Actinobacteria (Corynebacteriales)	no
Corynebacterium_2 jeikeium	Other	Actinobacteria/Actinobacteria (Corynebacteriales)	no
Corynebacterium_2 riegelii	Other	Actinobacteria/Actinobacteria (Corynebacteriales)	no
Corynebacterium_2 sundsvallense	Other	Actinobacteria/Actinobacteria (Corynebacteriales)	no
Cutibacterium avidum	Other	Actinobacteria/Actinobacteria (Propionibacteriales)	yes	Skin commensal that can be associatred with opportunistic infections
Cutibacterium genus	Other	Actinobacteria/Actinobacteria (Propionibacteriales)	no
Dermabacter jinjuensis	Other	Actinobacteria/Actinobacteria (Micrococcales)	yes	Aerobe, occasionally faculative anaerobe. Often present on the skin.
Dermacoccus nishinomiyaensis	Other	Actinobacteria/Actinobacteria (Micrococcales)	yes	Aerobe, skin commensal. Normally considered nonpathogenic for humans
Dialister genus	BV	Firmicutes/Negativicutes (Selenomonadales)	no	Known to be important in BV.
Dialister invisus	BV	Firmicutes/Negativicutes (Selenomonadales)	yes
Dialister Micraerophilus	BV	Firmicutes/Negativicutes (Selenomonadales)	no
Dialister pneumosintes	BV	Firmicutes/Negativicutes (Selenomonadales)	yes
Dialister propionicifaciens	BV	Firmicutes/Negativicutes (Selenomonadales)	no
Dorea longicatena	BV	Firmicutes/Clostridia (Clostridiales)	no	Strict anaerobe, member of the Lachnospiraceae family.
Eggerthellaceae DNF00810 genus	BV	Actinobacteria/Coriobacteriia (Coriobacteriales)	no	Described in BV
Enterobacteriaceae Escherichia/Shigella genus	Pathobionts	Proteobacteria/Gammaproteobacteria (Enterobacteriales)	no
Enterococcus faecalis	Pathobionts	Firmicutes/Bacilli (Lactobacillales)	no
Enterococcus genus	Pathobionts	Firmicutes/Bacilli (Lactobacillales)	yes
Ezakiella genus	BV	Firmicutes/Clostridia (Clostridiales)	no	Strict anaerobe, only recently described in vagina; likely to be BV-related.
Facklamia genus	BV	Firmicutes/Bacilli (Lactobacillales)	yes
Facklamia hominis	BV	Firmicutes/Bacilli (Lactobacillales)	no
Facklamia ignava	BV	Firmicutes/Bacilli (Lactobacillales)	no	Facultative anaerobe closely related to Aerococcus, which has often been described in BV.
Faecalibacterium genus	BV	Firmicutes/Clostridia (Clostridiales)	yes	Often described in molecular studies of BV.
Faecalibacterium prausnitzii	BV	Firmicutes/Clostridia (Clostridiales)	no
Fastidiosipila genus	BV	Firmicutes/Clostridia (Clostridiales)	no	Known to be important in BV.
Finegoldia genus	BV	Firmicutes/Clostridia (Clostridiales)	no
Finegoldia magna	BV	Firmicutes/Clostridia (Clostridiales)	no	Often described in molecular studies of BV.
Fusicatenibacter genus	BV	Fusobacteria/Fusobacteriia (Fusobacteriales)	no	Strict anaerobes. In same order as Leptotrichia and Sneathia, which have commonly been described in BV.
Fusicatenibacter saccharivorans	BV	Firmicutes/Clostridia (Clostridiales)	no
Fusobacterium nucleatum	BV	Fusobacteria/Fusobacteriia (Fusobacteriales)	no
Gallicola genus	BV	Firmicutes/Clostridia (Clostridiales)	yes	Strict anaerobe related to Anaerococcus and Peptoniphilus, which have often been described in BV.
Gardnerella genus	BV	Actinobacteria/Actinobacteria (Bifidobacteriales)	no	Known to be important in BV.
Gardnerella vaginalis	BV	Actinobacteria/Actinobacteria (Bifidobacteriales)	no
Gemella asaccharolytica	BV	Firmicutes/Bacilli (Bacillales)	no
Gemella genus	BV	Firmicutes/Bacilli (Bacillales)	no	Often described in molecular studies of BV.
Gemella sanguinis	BV	Firmicutes/Bacilli (Bacillales)	yes
Globicatella genus	BV	Firmicutes/Bacilli (Lactobacillales)	yes	Facultative anaerobe closely related to Aerococcus, which has often been described in BV.
Granulicatella elegans	BV	Firmicutes/Bacilli (Lactobacillales)	yes	Facultative anaerobe closely related to Abiotrophia, which has been described in the mouth, gut, and urogenital tract.
Haemophilus genus	Pathobionts	Proteobacteria/Gammaproteobacteria (Pasteurellales)	no	Known pathobiont.
Haemophilus parainfluenzae	Pathobionts	Proteobacteria/Gammaproteobacteria (Pasteurellales)	yes
Helcococcus genus	BV	Firmicutes/Clostridia (Clostridiales)	no	Strict anaerobe of Peptostreptococcaceae family, which have often been described in molecular studies of BV.
Howardella genus	BV	Firmicutes/Clostridia (Clostridiales)	no	Strict anaerobe, described in animal and human gut/faeces.
Jonquetella anthropi	BV	Synergistetes/Synergistia (Synergistales)	no	Strict anaerobe often described in periodontitis.
Kocuria genus	Other	Actinobacteria/Actinobacteria (Micrococcales)	no	Aerobe, often present on the skin.
Lachnospiraceae family	BV	Firmicutes/Clostridia (Clostridiales)	yes	Many genera in this family have been described in BV.
Lactobacillus acidophilus	Lactobacillus	Firmicutes/Bacilli (Lactobacillales)	no
Lactobacillus acidophilus/gallinarum/jensenii	Lactobacillus	Firmicutes/Bacilli (Lactobacillales)	yes
Lactobacillus amylovorus	Lactobacillus	Firmicutes/Bacilli (Lactobacillales)	yes
Lactobacillus coleohominis	Lactobacillus	Firmicutes/Bacilli (Lactobacillales)	no
Lactobacillus crispatus	Lactobacillus	Firmicutes/Bacilli (Lactobacillales)	no
Lactobacillus crispatus/acidophilus/amylovorus/helveticus/gallinarium	Lactobacillus	Firmicutes/Bacilli (Lactobacillales)	no
Lactobacillus delbrueckii	Lactobacillus	Firmicutes/Bacilli (Lactobacillales)	yes
Lactobacillus fementum	Lactobacillus	Firmicutes/Bacilli (Lactobacillales)	no
Lactobacillus gasseri	Lactobacillus	Firmicutes/Bacilli (Lactobacillales)	no
Lactobacillus gasseri/hominis	Lactobacillus	Firmicutes/Bacilli (Lactobacillales)	yes
Lactobacillus helveticus	Lactobacillus	Firmicutes/Bacilli (Lactobacillales)	yes
Lactobacillus iners	Lactobacillus	Firmicutes/Bacilli (Lactobacillales)	no
Lactobacillus jensenii	Lactobacillus	Firmicutes/Bacilli (Lactobacillales)	no
Lactobacillus jensenii/psittaci	Lactobacillus	Firmicutes/Bacilli (Lactobacillales)	no
Lactobacillus mucosae	Lactobacillus	Firmicutes/Bacilli (Lactobacillales)	yes
Lactobacillus oris	Lactobacillus	Firmicutes/Bacilli (Lactobacillales)	yes
Lactobacillus psittaci/amylovorus/crispartus	Lactobacillus	Firmicutes/Bacilli (Lactobacillales)	yes
Lactobacillus reuteri	Lactobacillus	Firmicutes/Bacilli (Lactobacillales)	no
Lactobacillus rhamnosus	Lactobacillus	Firmicutes/Bacilli (Lactobacillales)	yes
Lactobacillus salivarius	Lactobacillus	Firmicutes/Bacilli (Lactobacillales)	yes
Lactobacillus vaginalis	Lactobacillus	Firmicutes/Bacilli (Lactobacillales)	no
Lawsonella clevelandensis	Other	Actinobacteria/Actinobacteria (Corynebacteriales)	no
Lawsonella genus	Other	Actinobacteria/Actinobacteria (Corynebacteriales)	no	Facultative anaerobe closely related to Corynebacterium, which has been isolated from skin abscesses.
Megasphaera genus	BV	Firmicutes/Negativicutes (Selenomonadales)	no	Known to be important in BV.
Megasphaera massiliensis	BV	Firmicutes/Negativicutes (Selenomonadales)	yes
Megasphaera micronuciformis	BV	Firmicutes/Negativicutes (Selenomonadales)	yes
Micrococcales order	Other	Actinobacteria/Actinobacteria (Micrococcales)	no	Aerobes, often present on the skin.
Micrococcus genus	Other	Actinobacteria/Actinobacteria (Micrococcales)	yes	Aerobes, often present on the skin.
Mobiluncus curtisii	BV	Actinobacteria/Actinobacteria (Actinomycetales)	no
Mobiluncus genus	BV	Actinobacteria/Actinobacteria (Actinomycetales)	yes	Known to be important in BV.
Mobiluncus mulieris	BV	Actinobacteria/Actinobacteria (Actinomycetales)	yes
Mogibacterium timidum	Other	Firmicutes/Clostridia (Clostridiales)	yes	Oxygen-producting environmental bacteria that have occasionally been described in the gut.
Moryella genus	BV	Firmicutes/Clostridia (Clostridiales)	no	Often described in molecular studies of BV.
Moryella indoligenes	BV	Firmicutes/Clostridia (Clostridiales)	yes
Murdochiella asaccharolytica	BV	Firmicutes/Clostridia (Clostridiales)	no
Murdochiella genus	BV	Firmicutes/Clostridia (Clostridiales)	yes	Strict anaerobes, isolated from wound and BV specimens.
Murdochiella massiliensis	BV	Firmicutes/Clostridia (Clostridiales)	yes
Muribaculaceae family	BV	Bacteroidetes/Bacteroidia (Bacteroidales)	no	Anaerobe commonly found in gut
Mycoplasma hominis	BV	Tenericutes/Mollicutes (Mycoplasmatales)	no
Mycoplasma spermatophilum	BV	Tenericutes/Mollicutes (Mycoplasmatales)	yes
Negativicoccus genus	BV	Firmicutes/Negativicutes (Selenomonadales)	no	Often described in molecular studies of BV.
Negativicoccus succinicivorans	BV	Firmicutes/Negativicutes (Selenomonadales)	no
Neisseria genus	Pathobionts	Proteobacteria/Gammaproteobacteria (Betaproteobacteriales)	yes	Known pathogen, but included in the pathobiont group due to small numbers of pathogens identified.
Neisseriaceae family	Pathobionts	Proteobacteria/Gammaproteobacteria (Betaproteobacteriales)	no	Known pathogen, but included in the pathobiont group due to small numbers of pathogens identified.
Nosocomiicoccus genus	Other	Firmicutes/Bacilli (Bacillales)	yes	Aerobe of the Staphylococcaceae family, not known to be pathogenic to humans.
Oligella urethralis	Pathobionts	Proteobacteria/Gammaproteobacteria (Betaproteobacteriales)	no	Aerobe in human genital tract, described in bacteraemia
Olsenella genus	BV	Actinobacteria/Coriobacteriia (Coriobacteriales)	yes	Strict anaerobe, described in periodontitis.
Olsenella uli	BV	Actinobacteria/Coriobacteriia (Coriobacteriales)	yes
Parvimonas genus	BV	Firmicutes/Clostridia (Clostridiales)	no
Parvimonas micra	BV	Firmicutes/Clostridia (Clostridiales)	no	Often described in molecular studies of BV.
Peptococcus genus	BV	Firmicutes/Clostridia (Clostridiales)	no	Often described in molecular studies of BV.
Peptococcus niger	BV	Firmicutes/Clostridia (Clostridiales)	yes
Peptoniphilus coxii	BV	Firmicutes/Clostridia (Clostridiales)	no
Peptoniphilus duerdenii	BV	Firmicutes/Clostridia (Clostridiales)	no
Peptoniphilus genus	BV	Firmicutes/Clostridia (Clostridiales)	no	Often described in molecular studies of BV.
Peptoniphilus harei	BV	Firmicutes/Clostridia (Clostridiales)	no
Peptoniphilus lacrimalis	BV	Firmicutes/Clostridia (Clostridiales)	no
Peptoniphilus massiliensis	BV	Firmicutes/Clostridia (Clostridiales)	yes
Peptoniphilus obesi	BV	Firmicutes/Clostridia (Clostridiales)	yes
Peptostreptococcaceae family	BV	Firmicutes/Clostridia (Clostridiales)	no	Includes genera Anaerococcus, Finegoldia, Fusobacter, Parvimonas, Peptoniphilus, and Peptostreptococcus, all of which have been described in BV.
Peptostreptococcus anaerobius	BV	Firmicutes/Clostridia (Clostridiales)	no
Peptostreptococcus genus	BV	Firmicutes/Clostridia (Clostridiales)	yes	Strict anaerobes, described in the gut/faeces.
Porphyromonas asaccharolytica	BV	Bacteroidetes/Bacteroidia (Bacteroidales)	yes
Porphyromonas genus	BV	Bacteroidetes/Bacteroidia (Bacteroidales)	no	Known to be important in BV.
Porphyromonas somerae	BV	Bacteroidetes/Bacteroidia (Bacteroidales)	no
Porphyromonas uenonis	BV	Bacteroidetes/Bacteroidia (Bacteroidales)	no
Prevotella amnii	BV	Bacteroidetes/Bacteroidia (Bacteroidales)	no
Prevotella bivia	BV	Bacteroidetes/Bacteroidia (Bacteroidales)	no
Prevotella buccalis	BV	Bacteroidetes/Bacteroidia (Bacteroidales)	no
Prevotella disiens	BV	Bacteroidetes/Bacteroidia (Bacteroidales)	no
Prevotella genus	BV	Bacteroidetes/Bacteroidia (Bacteroidales)	no	Often described in molecular studies of BV and in periodontitis.
Prevotella ihumii	BV	Bacteroidetes/Bacteroidia (Bacteroidales)	yes
Prevotella nigrescens	BV	Bacteroidetes/Bacteroidia (Bacteroidales)	yes
Prevotella timonensis	BV	Bacteroidetes/Bacteroidia (Bacteroidales)	no
Prevotella_2 conceptionensis	BV	Bacteroidetes/Bacteroidia (Bacteroidales)	yes
Prevotella_3 genus	BV	Bacteroidetes/Bacteroidia (Bacteroidales)	yes
Prevotella_6 corporis	BV	Bacteroidetes/Bacteroidia (Bacteroidales)	no
Prevotella_6 salivae	BV	Bacteroidetes/Bacteroidia (Bacteroidales)	yes
Prevotella_7 bergensis	BV	Bacteroidetes/Bacteroidia (Bacteroidales)	no
Prevotella_7 genus	BV	Bacteroidetes/Bacteroidia (Bacteroidales)	no
Prevotella_7 histicola	BV	Bacteroidetes/Bacteroidia (Bacteroidales)	yes
Prevotella_7 melaninogenica	BV	Bacteroidetes/Bacteroidia (Bacteroidales)	no
Prevotella_8 denticola	BV	Bacteroidetes/Bacteroidia (Bacteroidales)	yes
Prevotella_8 genus	BV	Bacteroidetes/Bacteroidia (Bacteroidales)	no
Prevotellaceae family	BV	Bacteroidetes/Bacteroidia (Bacteroidales)	yes
Propionimicrobium lymphophilum	Other	Actinobacteria/Actinobacteria (Propionibacteriales)	no	Anaerobe, described in urinary tract infection.
Proteobacteria phylum	Other	Proteobacteria/NA (NA)	no	Not all proteobacteria in the vagina are pathobionts.
Pseudoclavibacter genus	Other	Actinobacteria/Actinobacteria (Micrococcales)	yes	Aerobe mostly isolated from environment
Pseudoglutamicibacter albus	Other	Actinobacteria/Actinobacteria (Micrococcales)	no
Pseudoglutamicibacter cumminsii	Other	Actinobacteria/Actinobacteria (Micrococcales)	yes
Pseudoglutamicibacter genus	Other	Actinobacteria/Actinobacteria (Micrococcales)	yes	Aerobe isolated from human blood and urine
Pseudomonas aeruginosa	Pathobionts	Proteobacteria/Gammaproteobacteria (Pseudomonadales)	yes
Pseudoramibacter alactolyticus	BV	Firmicutes/Clostridia (Clostridiales)	yes	Has been described in BV
Pyramidobacter genus	BV	Synergistetes/Synergistia (Synergistales)	yes	Strict anaerobe, described in gut/faeces and periodontitis.
Raoultella genus	Pathobionts	Proteobacteria/Gammaproteobacteria (Enterobacteriales)	yes	Known pathobiont.
Raoultella ornithinolytica	Pathobionts	Proteobacteria/Gammaproteobacteria (Enterobacteriales)	yes
Rikenellaceae_RC9_gut_group genus	BV	Bacteroidetes/Bacteroidia (Bacteroidales)	no	Strict anaerobe, described as a common resident of animal and human guts.
Romboutsia genus	BV	Firmicutes/Clostridia (Clostridiales)	yes	Strict anaerobe, described as a resident of the human gut.
Rothia dentocariosa	BV	Actinobacteria/Actinobacteria (Micrococcales)	yes	Aerobe, described in periodontitis (and systemic infections in immunocompromised).
Rothia mucilaginosa	BV	Actinobacteria/Actinobacteria (Micrococcales)	yes
Ruminococcaceae_UCG-015 genus	BV	Firmicutes/Clostridia (Clostridiales)	no	Often described in molecular studies of BV.
Ruminococcus genus	BV	Firmicutes/Clostridia (Clostridiales)	yes	Often described in molecular studies of BV.
Ruminococcus_2 bromii	BV	Firmicutes/Clostridia (Clostridiales)	yes
S5-A14a genus	Other	Firmicutes/Clostridia (Clostridiales)	no	Oxygen-producting environmental bacteria that have occasionally been described in the gut.
Saccharimonadales order	Other	Patescibacteria/Saccharimonadia (Saccharimonadales)	yes	Rarely described environmental order
Salmonella enterica	Pathobionts	Proteobacteria/Gammaproteobacteria (Enterobacteriales)	yes
Sarcina genus	BV	Firmicutes/Clostridia (Clostridiales)	yes	Strict anaerobe, described in gastrointestinal tract.
Scardovia wiggsiae	Other	Actinobacteria/Actinobacteria (Bifidobacteriales)	yes	Part of the Bifidobacteriales
Shuttleworthia genus	BV	Firmicutes/Clostridia (Clostridiales)	yes	Often described in molecular studies of BV.
Shuttleworthia satelles	BV	Firmicutes/Clostridia (Clostridiales)	yes
Slackia exigua	BV	Actinobacteria/Coriobacteriia (Coriobacteriales)	no	Often described in molecular studies of BV.
Sneathia amnii	BV	Fusobacteria/Fusobacteriia (Fusobacteriales)	no
Sneathia genus	BV	Fusobacteria/Fusobacteriia (Fusobacteriales)	no	Known to be important in BV.
Sneathia sanguinegens	BV	Fusobacteria/Fusobacteriia (Fusobacteriales)	no
Solobacterium moorei	BV	Firmicutes/Erysipelotrichia (Erysipelotrichales)	yes	Strict anaerobes, associated with periodontitis.
Staphylococcus aureus	Pathobionts	Firmicutes/Bacilli (Bacillales)	yes
Staphylococcus genus	Pathobionts	Firmicutes/Bacilli (Bacillales)	no	Known pathobionts; cause a wide variety of diseases in animals and humans. Not all are equally pathogenic but none are completely harmless.
Staphylococcus haemolyticus	Pathobionts	Firmicutes/Bacilli (Bacillales)	no
Staphylococcus simulans	Pathobionts	Firmicutes/Bacilli (Bacillales)	yes
Streptococcus agalactiae	Pathobionts	Firmicutes/Bacilli (Lactobacillales)	no
Streptococcus anginosus	Pathobionts	Firmicutes/Bacilli (Lactobacillales)	no
Streptococcus cristatus	Pathobionts	Firmicutes/Bacilli (Lactobacillales)	no
Streptococcus genus	Pathobionts	Firmicutes/Bacilli (Lactobacillales)	no	Known pathobionts; cause a wide variety of diseases in animals and humans. Some streptococci are harmless but none in this list are.
Streptococcus pneumoniae	Pathobionts	Firmicutes/Bacilli (Lactobacillales)	yes
Streptococcus urinalis	Pathobionts	Firmicutes/Bacilli (Lactobacillales)	yes
Subdoligranulum genus	BV	Firmicutes/Clostridia (Clostridiales)	no	Strict anaerobes, closely related to Blautia and Ruminococcus.
Succiniclasticum genus	BV	Firmicutes/Negativicutes (Selenomonadales)	yes	Anaerobe commonly found in gut
Sutterella genus	Other	Proteobacteria/Gammaproteobacteria (Betaproteobacteriales)	no	Closely related to Campylobacter but not often described as a pathobiont.
Sutterella wadsworthensis	Other	Proteobacteria/Gammaproteobacteria (Betaproteobacteriales)	yes
Ureaplasma genus	BV	Tenericutes/Mollicutes (Mycoplasmatales)	no	Often described in molecular studies of BV.
Ureaplasma parvum	BV	Tenericutes/Mollicutes (Mycoplasmatales)	no
Ureaplasma urealyticum	BV	Tenericutes/Mollicutes (Mycoplasmatales)	no
Varibaculum anthropi	BV	Actinobacteria/Actinobacteria (Actinomycetales)	no
Varibaculum cambriense	BV	Actinobacteria/Actinobacteria (Actinomycetales)	no
Varibaculum genus	BV	Actinobacteria/Actinobacteria (Actinomycetales)	no	Often described in molecular studies of BV.
Veillonella atypica	BV	Firmicutes/Negativicutes (Selenomonadales)	no	Often described in molecular studies of BV.
Veillonella dispar	BV	Firmicutes/Negativicutes (Selenomonadales)	no
Veillonella genus	BV	Firmicutes/Negativicutes (Selenomonadales)	no
Veillonella montpellierensis	BV	Firmicutes/Negativicutes (Selenomonadales)	no
Veillonella parvula	BV	Firmicutes/Negativicutes (Selenomonadales)	yes
Veillonellaceae family	BV	Firmicutes/Negativicutes (Selenomonadales)	no	Often described in molecular studies of BV.

### Sheet: Sheet1
	Kingdom
	Phylum
	Class
	Order
	Family
	Genus
	Species
	One line name
	bacterial group
	Comment on bacterial group
	16S copy number (NCBI) (mean)
	16S copy number (RDP)
	Comment: all with sum SV = 0 set to 1; RDP version only consulted if NCBI not found
	copynr
	Sum/SV
	Number of samples with that taxa
	Percentage of samples with that taxa
1	C100A	A	C100A
3	C103A	A	C103A
5	C104A	A	C104A
7	C107A	A	C107A
9	C108A	A	C108A
11	C10A	A	C10A
13	C110A	A	C110A
15	C111A	A	C111A
17	C112A	A	C112A
19	C113A	A	C113A
21	C114A	A	C114A
23	C117A	A	C117A
25	C118A	A	C118A
27	C11A	A	C11A
29	C121A	A	C121A
31	C122A	A	C122A
33	C125A	A	C124A
35	C126A	A	C125A
36	C128A	A	C126A
38	C130A	A	C128A
40	C131A	A	C130A
42	C132A	A	C131A
43	C133A	A	C132A
45	C135A	A	C133A
47	C136A	A	C135A
49	C138A	A	C136A
51	C139A	A	C138A
53	C13A	A	C139A
56	C143A	A	C13A
58	C144A	A	C141A
60	C145A	A	C143A
62	C146A	A	C144A
64	C147A	A	C145A
66	C148A	A	C146A
68	C157A	A	C147A
70	C163A	A	C148A
72	C166A	A	C157A
74	C169A	A	C163A
76	C16A	A	C166A
77	C170A	A	C169A
79	C171A	A	C16A
81	C172A	A	C170A
83	C175A	A	C171A
85	C176A	A	C172A
87	C177A	A	C175A
89	C179A	A	C176A
91	C17A	A	C177A
93	C180A	A	C179A
95	C182A	A	C17A
97	C183A	A	C180A
99	C185A	A	C182A
101	C187A	A	C183A
103	C188A	A	C185A
105	C189A	A	C187A
107	C18A	A	C188A
109	C192A	A	C189A
111	C1A	A	C18A
113	C204A	A	C192A
115	C206A	A	C1A
117	C207A	A	C204A
119	C208A	A	C206A
121	C209A	A	C207A
123	C20A	A	C208A
125	C212A	A	C209A
128	C219A	A	C20A
130	C21A	A	C212A
132	C223A	A	C219A
134	C224A	A	C21A
135	C228A	A	C223A
137	C229A	A	C224A
139	C22A	A	C228A
141	C230A	A	C229A
143	C234A	A	C22A
145	C235A	A	C230A
147	C237A	A	C234A
149	C238A	A	C235A
151	C239A	A	C237A
153	C23A	A	C238A
155	C241A	A	C239A
157	C243A	A	C23A
159	C244A	A	C241A
161	C245A	A	C243A
163	C24A	A	C244A
165	C25A	A	C245A
167	C27A	A	C24A
169	C2A	A	C25A
171	C31A	A	C27A
173	C33A	A	C2A
175	C34A	A	C31A
177	C35A	A	C33A
178	C36A	A	C34A
180	C37A	A	C35A
181	C38A	A	C36A
182	C39A	A	C37A
184	C3A	A	C38A
185	C40A	A	C39A
187	C41A	A	C3A
189	C42A	A	C40A
191	C44A	A	C41A
193	C45A	A	C42A
194	C46A	A	C44A
196	C47A	A	C45A
199	C49A	A	C46A
201	C4A	A	C47A
203	C51A	A	C48A
205	C52A	A	C49A
207	C53A	A	C4A
209	C55A	A	C51A
210	C57A	A	C52A
212	C58A	A	C53A
213	C59A	A	C55A
214	C60A	A	C57A
216	C62A	A	C58A
219	C64A	A	C59A
221	C67A	A	C60A
223	C68A	A	C62A
224	C6A	A	C63A
226	C70A	A	C64A
228	C71A	A	C67A
230	C72A	A	C68A
233	C75A	A	C6A
235	C77A	A	C70A
237	C78A	A	C71A
239	C79A	A	C72A
241	C7A	A	C73A
243	C80A	A	C75A
244	C81A	A	C77A
246	C82A	A	C78A
248	C83A	A	C79A
249	C84A	A	C7A
251	C85A	A	C80A
253	C87A	A	C81A
255	C89A	A	C82A
257	C92A	A	C83A
260	C95A	A	C84A
262	C96A	A	C85A
264	P132A	A	C86A
266	P136A	A	C87A
268	P137A	A	C89A
270	P138A	A	C92A
271	P139A	A	C93A
273	P141A	A	C95A
275	P142A	A	C96A
277	P146A	A	C97A
279	P148A	A	P132A
281	P150A	A	P136A
282	P154A	A	P137A
284	P155A	A	P138A
286	P157A	A	P139A
288	P158A	A	P141A
290	P162A	A	P142A
292	P163A	A	P146A
294	P164A	A	P148A
295	P165A	A	P150A
297	P168A	A	P154A
299	P169A	A	P155A
301	P171A	A	P157A
303	P174A	A	P158A
304	P175A	A	P162A
306	P178A	A	P163A
308	P179A	A	P164A
310	P180A	A	P165A
312	P181A	A	P168A
314	P182A	A	P169A
318	P187A	A	P170A
319	P188A	A	P171A
321	P189A	A	P174A
323	P191A	A	P175A
325	P194A	A	P178A
327	P196A	A	P179A
329	P198A	A	P180A
330	P199A	A	P181A
332	P200A	A	P182A
334	P202A	A	P183A
336	P203A	A	P187A
338	P205A	A	P188A
340	P206A	A	P189A
342	P207A	A	P191A
344	P208A	A	P194A
346	P209A	A	P196A
349	P212A	A	P198A
351	P214A	A	P199A
353	P215A	A	P200A
355	P217A	A	P202A
358	P225A	A	P203A
360	P226A	A	P205A
362	P228A	A	P206A
364	P229A	A	P207A
366	P231A	A	P208A
368	P233A	A	P209A
370	P235A	A	P212A
372	P236A	A	P214A
374	P237A	A	P215A
376	P238A	A	P217A
378	P239A	A	P225A
380	P240A	A	P226A
382	P241A	A	P228A
387	P245A	A	P229A
389	P247A	A	P231A
391	P248A	A	P233A
393	P249A	A	P235A
395	P250A	A	P236A
397	P255A	A	P237A
399	P256A	A	P238A
402	P259A	A	P239A
404	P260A	A	P240A
406	P261A	A	P241A
407	P261A	A	P245A
408	P262A	A	P247A
409	P263A	A	P248A
411	p264A	A	P249A
414	P268A	A	P250A
416	P269A	A	P255A
418	P272A	A	P256A
420	P273A	A	P259A
422	P274A	A	P260A
424	P275A	A	P261A
426	P277A	A	P262A
427	P279A	A	P263A
429	P280A	A	P264A
431	P281A	A	P265A
432	P282A	A	P266A
434	P284A	A	P268A
436	P286A	A	P269A
438	P287A	A	P272A
440	P288A	A	P273A
442	P290A	A	P274A
444	P291A	A	P275A
446	P292A	A	P277A
448	P293A	A	P279A
449	P294A	A	P280A
451	P296A	A	P281A
453	P299A	A	P282A
2	C100B	B	P284A
4	C103B	B	P286A
6	C104B	B	P287A
8	C107B	B	P288A
10	C108B	B	P290A
12	C10B	B	P291A
14	C110B	B	P292A
16	C111B	B	P293A
18	C112B	B	P294A
20	C113B	B	P296A
22	C114B	B	P299A
24	C117B	B
26	C118B	B
28	C11B	B
30	C121B	B
32	C124B	B
34	C125B	B
37	C128B	B
39	C130B	B
41	C131B	B
44	C133B	B
46	C135B	B
48	C136B	B
50	C138B	B
52	C139B	B
54	C13B	B
55	C141B	B
57	C143B	B
59	C144B	B
61	C145B	B
63	C146B	B
65	C147B	B
67	C148B	B
69	C157B	B
71	C163B	B
73	C166B	B
75	C169B	B
78	C170B	B
80	C171B	B
82	C172B	B
84	C175B	B
86	C176B	B
88	C177B	B
90	C179B	B
92	C17B	B
94	C180B	B
96	C182B	B
98	C183B	B
100	C185B	B
102	C187B	B
104	C188B	B
106	C189B	B
108	C18B	B
110	C192B	B
112	C1B	B
114	C204B	B
116	C206B	B
118	C207B	B
120	C208B	B
122	C209B	B
124	C20B	B
126	C212B	B
127	C213B	B
129	C219B	B
131	C21B	B
133	C223B	B
136	C228B	B
138	C229B	B
140	C22B	B
142	C230B	B
144	C234B	B
146	C235B	B
148	C237B	B
150	C238B	B
152	C239B	B
154	C23B	B
156	C241B	B
158	C243B	B
160	C244B	B
162	C245B	B
164	C24B	B
166	C25B	B
168	C27B	B
170	C2B	B
172	C31B	B
174	C33B	B
176	C34B	B
179	C36B	B
183	C39B	B
186	C40B	B
188	C41B	B
190	C42B	B
192	C44B	B
195	C46B	B
197	C47B	B
198	C48B	B
200	C49B	B
202	C4B	B
204	C51B	B
206	C52B	B
208	C53B	B
211	C57B	B
215	C60B	B
217	C62B	B
218	C63B	B
220	C64B	B
222	C67B	B
225	C6B	B
227	C70B	B
229	C71B	B
231	C72B	B
232	C73B	B
234	C75B	B
236	C77B	B
238	C78B	B
240	C79B	B
242	C7B	B
245	C81B	B
247	C82B	B
250	C84B	B
252	C86B	B
254	C87B	B
256	C89B	B
258	C92B	B
259	C93B	B
261	C95B	B
263	C97B	B
265	P134B	B
267	P136B	B
269	P137B	B
272	P139B	B
274	P141B	B
276	P142B	B
278	P146B	B
280	P148B	B
283	P154B	B
285	P155B	B
287	P157B	B
289	P158B	B
291	P162B	B
293	P163B	B
296	P165B	B
298	P168B	B
300	P170B	B
302	P171B	B
305	P175B	B
307	P178B	B
309	P179B	B
311	P180B	B
313	P181B	B
315	P182B	B
316	P183B	B
317	P185B	B
320	P188B	B
322	P189B	B
324	P191B	B
326	P194B	B
328	P196B	B
331	P199B	B
333	P200B	B
335	P202B	B
337	P203B	B
339	P205B	B
341	P206B	B
343	P207B	B
345	P208B	B
347	P209B	B
348	P210B	B
350	P213B	B
352	P214B	B
354	P215B	B
356	P217B	B
357	P220B	B
359	P225B	B
361	P226B	B
363	P228B	B
365	P229B	B
367	P231B	B
369	P233B	B
371	P235B	B
373	P236B	B
375	P237B	B
377	P238B	B
379	P239B	B
381	P240B	B
383	P241B	B
384	P242B	B
385	P243B	B
386	P244B	B
388	P245B	B
390	P247B	B
392	P248B	B
394	P249B	B
396	P250B	B
398	P255B	B
400	P256B	B
401	P257B	B
403	P259B	B
405	P260B	B
410	P263B	B
412	P265B	B
413	P266B	B
415	P268B	B
417	P269B	B
419	P272B	B
421	P273B	B
423	P274B	B
425	P275B	B
428	P279B	B
430	P280B	B
433	P282B	B
435	P284B	B
437	P286B	B
439	P287B	B
441	P288B	B
443	P290B	B
445	P291B	B
447	P292B	B
450	P294B	B
452	P296B	B
454	P299B	B
